# *APOE* loss-of-function variants: Compatible with longevity and associated with resistance to Alzheimer’s Disease pathology

**DOI:** 10.1101/2023.07.20.23292771

**Authors:** Augustine Chemparathy, Yann Le Guen, Sunny Chen, Eun-Gyung Lee, Lesley Leong, John Gorzynski, Guangxue Xu, Michael Belloy, Nandita Kasireddy, Andrés Peña Tauber, Kennedy Williams, Ilaria Stewart, Thomas Wingo, James Lah, Suman Jayadev, Chad Hales, Elaine Peskind, Daniel D Child, C Dirk Keene, Le Cong, Euan Ashley, Chang-En Yu, Michael D. Greicius

**Affiliations:** Department of Neurology and Neurological Sciences, Stanford University School of Medicine, Stanford, CA; Quantitative Sciences Unit, Department of Medicine, Stanford University School of Medicine, Stanford, CA; Geriatric Research, Education, and Clinical Center, VA Puget Sound Health Care System, Seattle, WA; Department of Genetics, Stanford University School of Medicine, Stanford, CA; Department of Pathology, Stanford University School of Medicine, Stanford, CA; Emory University School of Medicine, Atlanta, GA; Goizueta Alzheimer’s Disease Center, Emory University School of Medicine, Atlanta, GA; Department of Neurology, Emory University School of Medicine, Atlanta, GA; Department of Neurology, University of Washington, Seattle, WA; Veterans Affairs Northwest Network Mental Illness Research, Education, and Clinical Center, Veteran Affairs Puget Sound Health Care System, Seattle, WA; Department of Psychiatry and Behavioral Sciences, University of Washington, Seattle, WA; Department of Laboratory Medicine and Pathology, University of Washington School of Medicine, Seattle, WA; Center for Inherited Cardiovascular Disease, Stanford University, Stanford, CA; Division of Cardiology, Department of Medicine, Stanford University School of Medicine, Stanford, CA; Department of Medicine, University of Washington, Seattle, WA

**Keywords:** Alzheimer’s Disease, Neurodegenerative disorders, Human genetics, Loss-of-function, Apolipoprotein E

## Abstract

The ε4 allele of apolipoprotein E (*APOE*) is the strongest genetic risk factor for sporadic Alzheimer’s Disease (AD). Knockdown of this allele may provide a therapeutic strategy for AD, but the effect of *APOE* loss-of-function (LoF) on AD pathogenesis is unknown. We searched for *APOE* LoF variants in a large cohort of older controls and patients with AD and identified six heterozygote carriers of *APOE* LoF variants. Five carriers were controls (ages 71-90) and one was an AD case with an unremarkable age-at-onset between 75-79. Two *APOE* ε3/ε4 controls (Subjects 1 and 2) carried a stop-gain affecting the ε4 allele. Subject 1 was cognitively normal at 90+ and had no neuritic plaques at autopsy. Subject 2 was cognitively healthy within the age range 75-79 and underwent lumbar puncture at between ages 75-79 with normal levels of amyloid. The results provide the strongest human genetics evidence yet available suggesting that ε4 drives AD risk through a gain of abnormal function and support knockdown of *APOE* ε4 or its protein product as a viable therapeutic option.
