## Supplementary Table 2 for "*APOE* loss-of-function variants: Compatible with longevity and associated with resistance to Alzheimer’s Disease pathology"

### Sheet: APOE_Del_Primers
Supplementary Table 2. Primer designs for characterization of Subjects 1 and 6
Target	Primer	Figure	Sequence 5'-	Amplicon length (bp)	Comment
Deletion Screening
	Ch19_50103050_F	F1	GTGAGTGTCCCCATCCTGGC	1197	Primer pair for amplification of APOE
	Ch19_50104246_R	R1	GCTCGAACCAGCTCTTGAGG
	Ch19_50100172_F	F2	GCCTAGCCCCACTTTCTTTT	362/2074	Primer pair for amplification of APOE for deletion screening
	Ch19_50102245_R	R2	CACTTTGGGAGATCGAAACG
	Ch19_50099294_F	F3	TGTCTGAGGACTTGGTGCTG	3155/4953	Primer pair for amplification of APOE for deletion screening
	Ch19_50104246_R	R1	GCTCGAACCAGCTCTTGAGG
	Ch19_50101922_F	F4	GTTTCCCCCATCCTTGAGAT	2325	Primer pair for amplification of wild type APOE gDNA
	Ch19_50104246_R	R1	GCTCGAACCAGCTCTTGAGG
Genomic DNA Amplification
	Ch19_50103673_F		TCGGAACTGGAGGAACAACT	574	Primer pair for amplification of APOE gDNA to confirm APOE genotype
	Ch19_50104246_R		GCTCGAACCAGCTCTTGAGG
Cloning and cDNA Amplification
	AE-Ex1_F_pGL4-XhoI		GCTCGCTAGCCTCGAGAGTCCTACTCAGCCCCAG	1068	Primer pair for amplification of insert APOE cDNA
	AE-3’UTR_R_pGL4-HindIII		CCGGATTGCCAAGCTGCTTCGGCGTTCAGTGATTG		This same primer pair is also used to amplify cDNA fragment for sequencing
Sequencing
	Ch19_50103673_F		TCGGAACTGGAGGAACAACT		Forward primer for SNP 429358 sequencing read
	Ch19_50103049_R		CTCAGTTCCTGGGTGACCTG		Reverse primer for APOE Ex2 sequencing read
